# Vδ2 T cell activation by malaria is enhanced in second infection via the cell extrinsic cytokine milieu

**DOI:** 10.64898/2026.04.29.26352021

**Authors:** Nicholas L. Dooley, Zuleima Pava, Dean Andrew, Natalie E. Stevens, Teija Frame, Jessica R. Loughland, Megan S.F. Soon, Damian A. Oyong, Fabian de Labastida Rivera, Reena Mukhiya, Julianne Hamelink, Luzia Bukali, Jessica Engel, Feargal J. Ryan, David J. Lynn, Moses R. Kamya, Isaac Ssewanyana, Rebecca Webster, James S. McCarthy, Bridget E. Barber, J. Alejandro Lopez, Chris Engwerda, Michelle J. Boyle

## Abstract

γδ T cells play critical roles in innate immunity to *Plasmodium falciparum* malaria, yet their functional heterogeneity and memory-like dynamics during first and subsequent infections remain poorly defined. Using longitudinal single-cell RNA sequencing, *ex vivo* phenotyping and *in vitro* functional analysis of γδ T cells in controlled human malaria infection (CHMI), we dissect their activation mechanisms and functions. During first infection, Vδ2 T cells dominated the responses, expanding into inflammatory and cytotoxic cells. Despite upregulation of antigen-presenting-like markers and CD16, Vδ2 T cell activation remained TCR-dependent, and these cells had no capacity to phagocytose parasites nor present antigen to CD4^+^ T cells. Leveraging a Phase I clinical study of type I IFN signalling blockade with JAK2 inhibitor ruxolitinib in CHMI, including rechallenge, we show that Vδ2 T cell activation is dependent on JAK/STAT signalling. In second malaria infection Vδ2 T cell responses are memory-like, with higher and more rapid activation, and robust induction of cytotoxic and activated terminal effector memory phenotypes. These memory-like cell responses were linked to cell-extrinsic factors, with increased systemic inflammation during second infection associated with enhanced Vδ2 T cell activation. Mechanistically we demonstrate that cytokines IL-12, IL-15 and IL-18, synergize with TCR-dependent activation by malaria parasites to enhance Vδ2 T cell responses. Memory-like Vδ2 T cells in second infection were not associated with parasite control but instead linked to inflammation and markers of disease severity. Together, these data identify key mechanisms of Vδ2 T cells activation and highlight that therapeutically targeting these cells may benefit immunopathology without compromising parasite control during malaria.
