## Supplementary_Tables_ext for "Vδ2 T cell activation by malaria is enhanced in second infection via the cell extrinsic cytokine milieu": SuppTable2_PBdegsAll.csv

gene	cluster	day	logFC	logCPM	F	p_val	p_adj	diffexpressed	delabel
LMNA	VD1	day16	-0.916020995	6.458984753	27.21438261	2.26E-07	1.00E-03	DOWN	LMNA
IER5	VD1	day16	-0.76418515	7.580595155	22.33193339	2.66E-06	0.00588531	DOWN	IER5
TUBB2A	VD1	day16	-0.829262352	5.386094155	17.31167319	3.47E-05	0.047340122	DOWN	TUBB2A
HIST1H1D	VD1	day16	0.826424098	6.65193699	22.62829332	2.29E-06	0.005786097	UP	HIST1H1D
IER3	VD1	day16	-1.38619959	4.449889874	27.6077702	1.85E-07	1.00E-03	DOWN	IER3
RPS10	VD1	day16	-0.822753045	5.675822697	18.59106212	1.80E-05	0.027057342	DOWN	RPS10
CDKN1A	VD1	day16	-0.898570011	5.048401116	17.11917189	3.84E-05	0.048553985	DOWN	CDKN1A
AC044849.1	VD1	day16	-0.86172906	6.119106103	23.07948696	1.82E-06	0.0053691	DOWN	AC044849.1
TNFSF8	VD1	day16	0.931882773	5.485647943	21.35090142	4.38E-06	0.008618093	UP	TNFSF8
GZMB	VD1	day16	0.901013372	7.68357086	27.90560718	1.60E-07	1.00E-03	UP	GZMB
NFKBIA	VD1	day16	-0.631104178	10.7948223	18.55294255	1.83E-05	0.027057342	DOWN	NFKBIA
AC007952.4	VD1	day16	-1.05115466	5.048061454	23.26338581	1.66E-06	0.0053691	DOWN	AC007952.4
CCL4	VD1	day16	1.16660026	7.598123611	42.91101789	9.60E-11	1.70E-06	UP	CCL4
ARRDC2	VD1	day16	-0.726087409	6.398270585	16.97399998	4.14E-05	0.048847923	DOWN	ARRDC2
MYADM	VD1	day16	-0.706397784	7.473127534	18.99331818	1.46E-05	0.025895834	DOWN	MYADM
RPS10	VD1	day36	-1.367103307	5.599815103	35.67639088	2.03E-07	0.003626804	DOWN	RPS10
GBP1	VD1	day8	1.788592833	5.48303076	71.01391488	3.59E-17	3.18E-13	UP	GBP1
GBP4	VD1	day8	1.232993653	5.539231127	37.47338993	9.30E-10	4.12E-06	UP	GBP4
GBP5	VD1	day8	1.365051143	6.264683039	54.58888768	1.50E-13	8.83E-10	UP	GBP5
SH2D1B	VD1	day8	-2.643851396	2.543297315	18.07834516	2.12E-05	0.037572769	DOWN	SH2D1B
XCL2	VD1	day8	-1.379690999	3.924137929	19.43457326	1.04E-05	0.024889153	DOWN	XCL2
STAT1	VD1	day8	1.71342671	7.095445896	95.65588563	1.40E-22	2.47E-18	UP	STAT1
PARP9	VD1	day8	1.277906263	4.877734382	29.81482863	4.76E-08	1.69E-04	UP	PARP9
EPSTI1	VD1	day8	1.106723774	4.532916079	18.8695724	1.40E-05	0.027564872	UP	EPSTI1
PSME2	VD1	day8	0.70198823	7.91268075	19.28929975	1.12E-05	0.024889153	UP	PSME2
IRF9	VD1	day8	0.808299629	6.147703761	19.41210481	1.05E-05	0.024889153	UP	IRF9
TNFRSF14	VD2	day16	0.572272217	7.167124264	20.61315394	3.13E-04	0.037200811	UP	TNFRSF14
FBXO6	VD2	day16	0.844523641	4.45339636	28.62126476	5.93E-05	0.017600357	UP	FBXO6
AL021155.5	VD2	day16	-1.82875998	3.891044898	37.35182939	1.33E-05	0.00866379	DOWN	AL021155.5
STMN1	VD2	day16	0.869377218	5.443743303	40.30870929	8.49E-06	0.006588209	UP	STMN1
CCDC28B	VD2	day16	1.237232124	3.23436222	38.01595532	1.20E-05	0.008353208	UP	CCDC28B
MARCKSL1	VD2	day16	-0.62940328	5.390311086	18.7945498	4.82E-04	0.046800205	DOWN	MARCKSL1
PSMB2	VD2	day16	0.550811075	5.932905755	20.78878152	3.01E-04	0.036951682	UP	PSMB2
SCP2	VD2	day16	0.543072693	6.818715919	22.02888442	2.27E-04	0.033263742	UP	SCP2
GBP1	VD2	day16	0.871559788	4.738835813	23.46075239	1.67E-04	0.030205856	UP	GBP1
GBP2	VD2	day16	0.737208366	6.30304939	35.97204628	1.66E-05	0.009531253	UP	GBP2
GBP4	VD2	day16	0.845095369	5.577150826	32.23068769	3.09E-05	0.014510598	UP	GBP4
AC104506.1	VD2	day16	-1.650929163	3.361397391	35.80866294	1.70E-05	0.009531253	DOWN	AC104506.1
S1PR1	VD2	day16	-0.804375437	6.497352833	24.72441108	1.28E-04	0.027137841	DOWN	S1PR1
WDR47	VD2	day16	-0.681402826	4.212701866	19.38311553	4.18E-04	0.044065031	DOWN	WDR47
PSMA5	VD2	day16	0.692387919	5.960704315	30.26483165	4.38E-05	0.016940205	UP	PSMA5
DENND2D	VD2	day16	0.617934413	5.796596528	18.64074851	5.01E-04	0.047229251	UP	DENND2D
CHI3L2	VD2	day16	1.375604565	3.848173538	29.77870917	4.78E-05	0.016940205	UP	CHI3L2
CAPZA1	VD2	day16	0.595865049	6.362491818	23.207051	1.76E-04	0.030205856	UP	CAPZA1
RSBN1	VD2	day16	-0.523661987	6.001660974	20.74563212	3.04E-04	0.036951682	DOWN	RSBN1
CD2	VD2	day16	0.577001528	7.320586317	24.09217646	1.46E-04	0.02940886	UP	CD2
AC245014.3	VD2	day16	-1.270641759	5.52484522	29.41078176	5.12E-05	0.016940205	DOWN	AC245014.3
POLR3GL	VD2	day16	0.47871365	6.702184587	23.92307494	1.51E-04	0.029529934	NO	NA
S100A11	VD2	day16	0.750973539	6.604185706	36.04965545	1.64E-05	0.009531253	UP	S100A11
AC234582.1	VD2	day16	-1.643425145	2.346195887	29.4250547	5.10E-05	0.016940205	DOWN	AC234582.1
AL353807.5	VD2	day16	0.671026977	3.884801029	18.42630806	5.28E-04	0.047989519	UP	AL353807.5
IFI16	VD2	day16	0.940779151	6.1347301	54.51357985	1.31E-06	0.003052575	UP	IFI16
NDUFS2	VD2	day16	0.615997973	5.294212622	23.88635252	1.52E-04	0.029529934	UP	NDUFS2
IER5	VD2	day16	-0.842127277	8.213905447	36.15566871	1.61E-05	0.009531253	DOWN	IER5
RGS16	VD2	day16	-0.773084814	4.780214324	18.66598416	4.98E-04	0.047193552	DOWN	RGS16
CENPF	VD2	day16	1.787630403	2.563886008	31.96068846	3.24E-05	0.014532319	UP	CENPF
PARP1	VD2	day16	0.56279096	6.137096532	22.6261252	1.99E-04	0.031652833	UP	PARP1
RRM2	VD2	day16	2.397346879	1.968679906	29.18441284	5.34E-05	0.016940205	UP	RRM2
AC013400.1	VD2	day16	-1.410149209	1.550716047	19.4223941	4.14E-04	0.044065031	DOWN	AC013400.1
RHOB	VD2	day16	-1.42736105	5.72181928	18.85854062	4.75E-04	0.046524195	DOWN	RHOB
PTRHD1	VD2	day16	0.7379263	6.345817707	32.73192897	2.83E-05	0.013625541	UP	PTRHD1
MTIF2	VD2	day16	0.695268507	3.601313707	18.29617484	5.45E-04	0.048382213	UP	MTIF2
ANXA4	VD2	day16	0.787500762	4.955200018	22.42288095	2.08E-04	0.031652833	UP	ANXA4
IMMT	VD2	day16	0.578534445	5.099354018	23.23997715	1.75E-04	0.030205856	UP	IMMT
CHCHD5	VD2	day16	0.538486153	5.751396178	21.66064408	2.47E-04	0.033629673	UP	CHCHD5
MMADHC	VD2	day16	0.606688883	6.296838205	23.05568517	1.82E-04	0.030205856	UP	MMADHC
NMI	VD2	day16	0.741197502	4.777036237	24.84859515	1.24E-04	0.027137841	UP	NMI
STAT1	VD2	day16	1.05092167	6.037861962	29.61939065	4.93E-05	0.016940205	UP	STAT1
NDUFB3	VD2	day16	0.664851556	5.476632622	25.93709593	9.98E-05	0.024270851	UP	NDUFB3
CTLA4	VD2	day16	2.4670365	1.125703236	20.66380714	3.10E-04	0.037200811	UP	CTLA4
BRK1	VD2	day16	0.64098203	6.964131391	32.03104494	3.20E-05	0.014532319	UP	BRK1
TWF2	VD2	day16	0.761673463	6.042949122	34.46439464	2.12E-05	0.011246534	UP	TWF2
PARP9	VD2	day16	0.886442551	4.646151385	25.34715868	1.12E-04	0.026386102	UP	PARP9
DTX3L	VD2	day16	0.710052914	4.356754192	23.09232124	1.80E-04	0.030205856	UP	DTX3L
RUVBL1	VD2	day16	0.818183861	4.497303618	39.1011718	1.02E-05	0.007329191	UP	RUVBL1
TERC	VD2	day16	-1.842870057	1.091883686	27.29445463	7.64E-05	0.020285311	DOWN	TERC
TNFSF10	VD2	day16	0.898184063	3.972760099	23.21592792	1.75E-04	0.030205856	UP	TNFSF10
CPEB2	VD2	day16	-0.578924259	4.309988251	18.97759817	4.61E-04	0.045866802	DOWN	CPEB2
CD38	VD2	day16	3.627507318	2.82939383	56.8805976	9.93E-07	0.003052575	UP	CD38
SNHG8	VD2	day16	-0.630260091	8.05720766	22.86130124	1.89E-04	0.030840745	DOWN	SNHG8
JADE1	VD2	day16	-0.671912535	5.088750656	29.03998928	5.48E-05	0.016940205	DOWN	JADE1
MND1	VD2	day16	3.712879908	0.047954781	25.38450724	1.12E-04	0.026386102	UP	MND1
GZMA	VD2	day16	0.855007734	9.585861983	35.82159738	1.70E-05	0.009531253	UP	GZMA
PLK2	VD2	day16	-1.310125426	3.921752867	67.56370773	3.20E-07	0.001907126	DOWN	PLK2
DHFR	VD2	day16	1.08377544	3.157745504	21.88431954	2.35E-04	0.033420312	UP	DHFR
GLRX	VD2	day16	0.950362462	6.056745354	44.01368583	4.99E-06	0.005344726	UP	GLRX
C5orf56	VD2	day16	0.535722208	6.711916968	22.10180752	2.24E-04	0.03296932	UP	C5orf56
TCF7	VD2	day16	-0.615214755	6.944041721	18.68509045	4.95E-04	0.047193552	DOWN	TCF7
HNRNPA0	VD2	day16	-0.454496845	8.345558512	18.45727186	5.24E-04	0.047989519	NO	NA
PRR7	VD2	day16	-0.783757133	5.599504283	22.18935244	2.19E-04	0.032816196	DOWN	PRR7
LTC4S	VD2	day16	-1.37041753	2.105896664	18.33483809	5.40E-04	0.048382213	DOWN	LTC4S
CD83	VD2	day16	-0.797066749	5.813753661	22.11953423	2.23E-04	0.03296932	DOWN	CD83
HIST1H4C	VD2	day16	-0.608099127	8.479721852	19.06587575	4.52E-04	0.045268927	DOWN	HIST1H4C
HIST1H1D	VD2	day16	0.951811624	6.659929321	25.03176957	1.20E-04	0.027137841	UP	HIST1H1D
HIST1H2BK	VD2	day16	1.082194498	3.804085651	22.56310894	2.02E-04	0.031652833	UP	HIST1H2BK
TRIM39	VD2	day16	-0.646263846	3.951252408	18.50809584	5.17E-04	0.047896161	DOWN	TRIM39
CLIC1	VD2	day16	0.605229544	8.825117928	18.3076217	5.43E-04	0.048382213	UP	CLIC1
LSM2	VD2	day16	0.507213833	5.722516456	19.43310006	4.13E-04	0.044065031	UP	LSM2
PSMB9	VD2	day16	0.775812543	8.006385204	43.52366604	5.34E-06	0.005344726	UP	PSMB9
TAP1	VD2	day16	0.724279926	6.447674057	39.56082493	9.49E-06	0.007092088	UP	TAP1
BRD2	VD2	day16	-0.573001974	7.454786424	19.76965747	3.82E-04	0.042320918	DOWN	BRD2
HLA-DPA1	VD2	day16	0.678988986	8.074816449	37.36707608	1.33E-05	0.00866379	UP	HLA-DPA1
HLA-DPB1	VD2	day16	0.732982374	8.144650152	29.38494594	5.14E-05	0.016940205	UP	HLA-DPB1
PHF1	VD2	day16	-0.594573246	6.068055325	28.98514276	5.54E-05	0.016940205	DOWN	PHF1
RPS10	VD2	day16	-0.903998407	5.22116644	46.70001375	3.47E-06	0.004374407	DOWN	RPS10
ARHGAP18	VD2	day16	0.903145082	4.179491758	42.90929239	5.83E-06	0.005345516	UP	ARHGAP18
C7orf50	VD2	day16	-0.6086685	5.696544664	20.75691516	3.03E-04	0.036951682	DOWN	C7orf50
SAMD9L	VD2	day16	1.034618363	4.733058477	51.75001419	1.82E-06	0.003052575	UP	SAMD9L
SEM1	VD2	day16	0.500553335	6.625985995	20.84826877	2.97E-04	0.036951682	UP	SEM1
ARPC1B	VD2	day16	0.605699099	8.598728111	19.40206714	4.16E-04	0.044065031	UP	ARPC1B
ATP5MF	VD2	day16	0.473615385	7.114121468	20.64248468	3.11E-04	0.037200811	NO	NA
GSTK1	VD2	day16	0.520739855	8.300267558	20.84251979	2.97E-04	0.036951682	UP	GSTK1
EZH2	VD2	day16	0.792954832	3.453250878	19.33202122	4.23E-04	0.044065031	UP	EZH2
GIMAP4	VD2	day16	0.711097182	6.218566332	18.33582733	5.40E-04	0.048382213	UP	GIMAP4
GIMAP5	VD2	day16	0.771150111	4.794966924	19.72820179	3.85E-04	0.042504842	UP	GIMAP5
CDK5	VD2	day16	0.866420706	3.088656898	20.19504041	3.45E-04	0.039823904	UP	CDK5
SLC25A37	VD2	day16	-0.907952975	3.629590669	26.22650214	9.42E-05	0.023377857	DOWN	SLC25A37
AC044849.1	VD2	day16	-0.759582573	6.479696622	29.43582868	5.09E-05	0.016940205	DOWN	AC044849.1
AC087623.2	VD2	day16	-0.861119181	4.192504629	18.81511528	4.80E-04	0.046791305	DOWN	AC087623.2
DECR1	VD2	day16	0.528876957	5.966961759	22.28293388	2.15E-04	0.03238554	UP	DECR1
JAK2	VD2	day16	0.724670106	4.036051091	19.90839671	3.69E-04	0.041818085	UP	JAK2
HINT2	VD2	day16	0.614138038	5.458548805	20.00217798	3.61E-04	0.041194441	UP	HINT2
GKAP1	VD2	day16	-0.565209355	4.56413382	20.80948042	2.99E-04	0.036951682	DOWN	GKAP1
SLC35D2	VD2	day16	0.606334516	5.185755187	20.62773929	3.12E-04	0.037200811	UP	SLC35D2
IER5L	VD2	day16	-1.084401577	6.632631297	26.18545843	9.50E-05	0.023377857	DOWN	IER5L
DNLZ	VD2	day16	-0.518914772	5.139172184	20.41524505	3.28E-04	0.038492393	DOWN	DNLZ
CLIC3	VD2	day16	0.696805492	6.202518061	21.68012305	2.46E-04	0.033629673	UP	CLIC3
NUDT5	VD2	day16	0.587457663	4.881729046	24.75793013	1.27E-04	0.027137841	UP	NUDT5
SVIL	VD2	day16	-1.070684339	3.822953508	29.52681525	5.01E-05	0.016940205	DOWN	SVIL
MAP3K8	VD2	day16	0.856676104	8.090300552	24.17814216	1.43E-04	0.029175164	UP	MAP3K8
ARID5B	VD2	day16	0.670301866	6.439420571	18.74625292	4.88E-04	0.046903624	UP	ARID5B
EGR2	VD2	day16	1.812234208	1.787696005	26.64056812	8.68E-05	0.022458673	UP	EGR2
PRF1	VD2	day16	0.795611616	8.254499473	21.13896556	2.78E-04	0.036169156	UP	PRF1
PCBD1	VD2	day16	0.740668184	4.159399516	27.46646788	7.39E-05	0.020151716	UP	PCBD1
DUSP5	VD2	day16	0.634582157	6.581105201	19.05221061	4.53E-04	0.045268927	UP	DUSP5
PRDX3	VD2	day16	0.828822088	4.095744124	29.6571702	4.89E-05	0.016940205	UP	PRDX3
MKI67	VD2	day16	4.931595786	2.751283163	209.7939364	8.69E-11	1.75E-06	UP	MKI67
CALY	VD2	day16	-3.1784228	0.218685949	21.83313901	2.38E-04	0.033437518	DOWN	CALY
KCNQ1OT1	VD2	day16	-0.859607476	3.030667573	18.7648828	4.86E-04	0.046903624	DOWN	KCNQ1OT1
SVIP	VD2	day16	-0.737492412	5.814045966	28.45769348	6.11E-05	0.017887676	DOWN	SVIP
UBE2L6	VD2	day16	0.921330272	6.811268252	65.88962349	3.78E-07	0.001907126	UP	UBE2L6
LPXN	VD2	day16	0.970398133	5.725726234	43.94095775	5.04E-06	0.005344726	UP	LPXN
TMEM179B	VD2	day16	0.507813369	5.690458873	22.46402802	2.07E-04	0.031652833	UP	TMEM179B
WDR74	VD2	day16	-0.826559367	5.50091519	33.05068703	2.68E-05	0.013217372	DOWN	WDR74
SNHG1	VD2	day16	-0.631949276	6.482419556	20.21005488	3.44E-04	0.039823904	DOWN	SNHG1
PLAAT4	VD2	day16	0.686577102	8.493854971	33.73429725	2.39E-05	0.012067732	UP	PLAAT4
POLD4	VD2	day16	0.618073311	6.708733676	26.5052185	8.91E-05	0.02277437	UP	POLD4
UCP2	VD2	day16	0.939783916	7.922963978	21.57911762	2.51E-04	0.033629673	UP	UCP2
CTSC	VD2	day16	0.616335362	7.220543299	21.57665623	2.52E-04	0.033629673	UP	CTSC
CASP4	VD2	day16	0.791536206	7.220519991	29.78370068	4.78E-05	0.016940205	UP	CASP4
CASP1	VD2	day16	0.747636812	5.805215966	27.80184036	6.93E-05	0.019469687	UP	CASP1
CARD16	VD2	day16	0.601817521	6.511862152	29.33859569	5.19E-05	0.016940205	UP	CARD16
CWF19L2	VD2	day16	-0.522940313	5.061361911	21.48032081	2.57E-04	0.03400317	DOWN	CWF19L2
TIMM8B	VD2	day16	0.599962351	4.590760525	18.58624805	5.07E-04	0.047420218	UP	TIMM8B
FXYD2	VD2	day16	-2.056511556	1.761475296	24.8685468	1.24E-04	0.027137841	DOWN	FXYD2
H2AFX	VD2	day16	-0.689255674	6.386248282	19.63581988	3.94E-04	0.043035219	DOWN	H2AFX
MRPL51	VD2	day16	0.626794285	5.34642691	24.80261695	1.26E-04	0.027137841	UP	MRPL51
LAG3	VD2	day16	0.994365418	7.019683589	50.53347899	2.12E-06	0.003052575	UP	LAG3
ENO2	VD2	day16	-0.674349893	4.153084454	20.10832874	3.52E-04	0.040409293	DOWN	ENO2
CLEC2B	VD2	day16	0.992430947	7.748473177	50.58677543	2.10E-06	0.003052575	UP	CLEC2B
TROAP	VD2	day16	4.868270011	1.007257897	41.40142256	7.23E-06	0.005837883	UP	TROAP
COPZ1	VD2	day16	0.636481434	5.778725118	23.35823844	1.70E-04	0.030205856	UP	COPZ1
NCKAP1L	VD2	day16	0.593167816	5.713676818	23.10606219	1.80E-04	0.030205856	UP	NCKAP1L
MYL6B	VD2	day16	1.647127769	2.921587812	29.80151612	4.76E-05	0.016940205	UP	MYL6B
GIHCG	VD2	day16	1.599050996	4.211778323	55.37840403	1.18E-06	0.003052575	UP	GIHCG
LINC01465	VD2	day16	-1.191158874	3.688064934	31.1411982	3.74E-05	0.016169267	DOWN	LINC01465
HELB	VD2	day16	0.637371546	4.800905195	21.95655922	2.31E-04	0.033420312	UP	HELB
NDUFA12	VD2	day16	0.511526502	6.716867413	19.19068651	4.38E-04	0.044471649	UP	NDUFA12
WASHC3	VD2	day16	0.624249446	5.064170363	23.98395745	1.49E-04	0.029529934	UP	WASHC3
SELPLG	VD2	day16	0.810145633	6.819525112	41.96485622	6.67E-06	0.005819337	UP	SELPLG
USP30-AS1	VD2	day16	0.899226271	3.332721578	21.81421568	2.39E-04	0.033437518	UP	USP30-AS1
ARPC3	VD2	day16	0.529919565	9.017429829	19.89062064	3.71E-04	0.041818085	UP	ARPC3
RASL11A	VD2	day16	-1.398563006	2.274584109	19.09109917	4.49E-04	0.045268927	DOWN	RASL11A
EPSTI1	VD2	day16	1.327319582	4.447235552	18.45414043	5.24E-04	0.047989519	UP	EPSTI1
AL138963.4	VD2	day16	-0.56459331	7.618119795	20.20077169	3.45E-04	0.039823904	DOWN	AL138963.4
INTS6	VD2	day16	-0.726458746	6.196163071	24.39818976	1.37E-04	0.028485088	DOWN	INTS6
C14orf119	VD2	day16	1.112816945	2.792207076	25.00357706	1.21E-04	0.027137841	UP	C14orf119
PSME2	VD2	day16	0.653394423	8.143702613	29.40647237	5.12E-05	0.016940205	UP	PSME2
GZMB	VD2	day16	1.26542196	9.046270101	20.93829409	2.91E-04	0.036951682	UP	GZMB
HSPA2	VD2	day16	-1.806317032	2.915601106	21.62640701	2.49E-04	0.033629673	DOWN	HSPA2
ATP6V1D	VD2	day16	0.644809366	4.404963661	23.08495436	1.81E-04	0.030205856	UP	ATP6V1D
LINC01146	VD2	day16	1.140490248	2.151382045	18.58543575	5.08E-04	0.047420218	UP	LINC01146
IFI27L2	VD2	day16	0.60660901	6.181057969	31.10733607	3.76E-05	0.016169267	UP	IFI27L2
NOP10	VD2	day16	0.511059729	5.95060942	21.21999895	2.73E-04	0.035739944	UP	NOP10
CCDC32	VD2	day16	0.650487882	4.808437106	27.31475029	7.61E-05	0.020285311	UP	CCDC32
NUSAP1	VD2	day16	1.421497779	1.624333835	20.85225342	2.97E-04	0.036951682	UP	NUSAP1
SQOR	VD2	day16	0.526452678	5.09197807	19.77502061	3.81E-04	0.042320918	UP	SQOR
PCLAF	VD2	day16	3.447911051	2.030354597	79.81478324	1.03E-07	0.001038954	UP	PCLAF
PSMA4	VD2	day16	0.610931517	6.095551497	22.99477366	1.84E-04	0.030205856	UP	PSMA4
TMED3	VD2	day16	0.500825394	5.441395901	19.48219531	4.09E-04	0.044065031	UP	TMED3
ISG20	VD2	day16	0.769257443	7.464998045	18.4368058	5.26E-04	0.047989519	UP	ISG20
MPG	VD2	day16	0.622351835	5.742361601	29.2865959	5.24E-05	0.016940205	UP	MPG
MRPL28	VD2	day16	0.551611302	5.341385576	23.24722884	1.74E-04	0.030205856	UP	MRPL28
HAGHL	VD2	day16	-0.988224289	4.020498615	22.50541553	2.05E-04	0.031652833	DOWN	HAGHL
SNHG9	VD2	day16	-0.660373612	6.002721439	22.79666614	1.92E-04	0.031026323	DOWN	SNHG9
IL32	VD2	day16	0.703849847	10.88507992	25.19595114	1.16E-04	0.026898737	UP	IL32
MVP	VD2	day16	0.528098649	5.749440944	23.57923994	1.62E-04	0.030205856	UP	MVP
PYCARD	VD2	day16	1.278368112	5.8981298	51.87422961	1.79E-06	0.003052575	UP	PYCARD
MT1E	VD2	day16	1.832336301	5.209910901	21.63875404	2.48E-04	0.033629673	UP	MT1E
MT1F	VD2	day16	1.491312527	5.482968173	53.07385515	1.55E-06	0.003052575	UP	MT1F
PSMB10	VD2	day16	0.838470549	7.233987009	34.50599058	2.10E-05	0.011246534	UP	PSMB10
COG4	VD2	day16	0.621463418	3.94134196	18.56748196	5.10E-04	0.047420218	UP	COG4
ZNRF1	VD2	day16	1.985139577	1.739356314	24.39041582	1.37E-04	0.028485088	UP	ZNRF1
CDT1	VD2	day16	2.435409394	0.974039374	21.94091932	2.32E-04	0.033420312	UP	CDT1
TRAPPC1	VD2	day16	0.569239714	7.122974554	29.01136017	5.51E-05	0.016940205	UP	TRAPPC1
RASD1	VD2	day16	-1.772466864	4.055096047	53.41396862	1.49E-06	0.003052575	DOWN	RASD1
ALKBH5	VD2	day16	-0.462853698	5.748050182	19.35365462	4.21E-04	0.044065031	NO	NA
AC007952.4	VD2	day16	-0.981683047	5.992531554	21.46909224	2.58E-04	0.03400317	DOWN	AC007952.4
EVI2A	VD2	day16	0.933416543	4.434971566	19.25525136	4.31E-04	0.044426487	UP	EVI2A
SLFN5	VD2	day16	0.826007608	6.222058031	25.75938569	1.03E-04	0.024853124	UP	SLFN5
CCL4	VD2	day16	1.404860631	10.67081463	63.28155008	4.94E-07	0.001995194	UP	CCL4
RARA	VD2	day16	-0.877216791	4.746806012	18.28532673	5.46E-04	0.048382213	DOWN	RARA
IFI35	VD2	day16	0.879649508	4.939758297	44.85029626	4.45E-06	0.005281748	UP	IFI35
AC004797.1	VD2	day16	-1.450467916	1.419987706	20.43831337	3.26E-04	0.038492393	DOWN	AC004797.1
LUC7L3	VD2	day16	0.594326782	5.805991447	23.01838029	1.83E-04	0.030205856	UP	LUC7L3
SKA2	VD2	day16	0.741564484	3.992051676	23.0691533	1.81E-04	0.030205856	UP	SKA2
JPT1	VD2	day16	0.713369037	5.32968966	19.19242929	4.38E-04	0.044471649	UP	JPT1
BIRC5	VD2	day16	7.431267726	0.95781569	60.88137187	2.37E-06	0.003185756	UP	BIRC5
ACTG1	VD2	day16	0.61815988	10.56037556	23.38648324	1.69E-04	0.030205856	UP	ACTG1
TYMS	VD2	day16	3.024557614	1.991298882	23.89882515	1.52E-04	0.029529934	UP	TYMS
CHMP1B	VD2	day16	-0.468824153	6.320692841	18.95227239	4.64E-04	0.045923026	NO	NA
ACAA2	VD2	day16	0.654313032	5.642985993	27.78796586	6.94E-05	0.019469687	UP	ACAA2
MATK	VD2	day16	-0.487060357	7.802324176	19.18787532	4.38E-04	0.044471649	NO	NA
UHRF1	VD2	day16	3.974623984	0.112150887	19.82943744	3.76E-04	0.042190606	UP	UHRF1
ACP5	VD2	day16	0.886309465	3.586007485	20.80633468	3.00E-04	0.036951682	UP	ACP5
TNPO2	VD2	day16	-1.108240788	2.263948904	19.27718038	4.29E-04	0.044419712	DOWN	TNPO2
HOOK2	VD2	day16	-0.654838424	5.182787292	22.4813567	2.06E-04	0.031652833	DOWN	HOOK2
AC011446.2	VD2	day16	-1.113727065	3.24651889	26.30499129	9.27E-05	0.023377857	DOWN	AC011446.2
AC020911.2	VD2	day16	-0.898583541	4.458376593	23.14443113	1.78E-04	0.030205856	DOWN	AC020911.2
JAK3	VD2	day16	0.739817768	5.307041672	41.70546522	6.92E-06	0.005819337	UP	JAK3
JUND	VD2	day16	-0.720444394	10.86411312	33.7584431	2.38E-05	0.012067732	DOWN	JUND
USF2	VD2	day16	-0.647200133	5.130698254	28.69626452	5.85E-05	0.017600357	DOWN	USF2
MRPS12	VD2	day16	0.577054239	5.038707924	23.78641409	1.55E-04	0.029873081	UP	MRPS12
ZNF574	VD2	day16	-0.693892312	4.514807918	26.85290777	8.32E-05	0.021820992	DOWN	ZNF574
ERF	VD2	day16	-0.764495447	3.214912301	19.63012655	3.94E-04	0.043035219	DOWN	ERF
FOSB	VD2	day16	-0.738509556	8.430718606	21.87924511	2.35E-04	0.033420312	DOWN	FOSB
AP2S1	VD2	day16	0.457307196	6.254478506	18.87285225	4.73E-04	0.046524195	NO	NA
AC008440.1	VD2	day16	-1.024888427	3.298765294	27.58326598	7.22E-05	0.019972938	DOWN	AC008440.1
UBE2S	VD2	day16	-0.525765289	7.339456388	20.76504669	3.03E-04	0.036951682	DOWN	UBE2S
CHMP2A	VD2	day16	0.550483186	5.61818551	24.757079	1.27E-04	0.027137841	UP	CHMP2A
NXT1	VD2	day16	-0.615548455	7.073674698	21.66413406	2.47E-04	0.033629673	DOWN	NXT1
MYBL2	VD2	day16	4.530340224	-0.057107691	22.42105662	2.09E-04	0.031652833	UP	MYBL2
ADA	VD2	day16	0.711847594	5.27492915	19.59901045	3.97E-04	0.043121647	UP	ADA
SNAI1	VD2	day16	-1.61433428	3.573012377	23.72637115	1.57E-04	0.029969979	DOWN	SNAI1
SELENOM	VD2	day16	-1.211968446	5.015954191	43.24042856	5.56E-06	0.005344726	DOWN	SELENOM
APOBEC3C	VD2	day16	0.640688973	5.367824949	18.3869622	5.33E-04	0.048240076	UP	APOBEC3C
CBX7	VD2	day16	-1.044519223	3.416197985	22.55192954	2.03E-04	0.031652833	DOWN	CBX7
Z93241.1	VD2	day16	-1.209187703	4.550604048	20.88767507	2.94E-04	0.036951682	DOWN	Z93241.1
MID1IP1	VD2	day16	-0.87047088	3.757857775	28.0362662	6.62E-05	0.019098268	DOWN	MID1IP1
IGBP1	VD2	day16	0.502391523	6.619530497	23.19875772	1.76E-04	0.030205856	UP	IGBP1
PDZD11	VD2	day16	0.664303627	4.047358656	18.20351608	5.58E-04	0.049157545	UP	PDZD11
HDAC8	VD2	day16	0.664273266	3.611611175	19.33404628	4.23E-04	0.044065031	UP	HDAC8
MCTS1	VD2	day16	0.636823729	4.880602811	24.21579485	1.42E-04	0.029175164	UP	MCTS1
XPNPEP2	VD2	day16	1.181841203	2.968756233	30.16133688	4.46E-05	0.016940205	UP	XPNPEP2
ARHGEF6	VD2	day16	0.614710115	5.563498043	18.66297728	4.98E-04	0.047193552	UP	ARHGEF6
TAGAP	VD2	day36	0.87043449	7.079042225	53.15953783	2.43E-06	0.048981124	UP	TAGAP
