## Supplementary_Tables_ext for "Vδ2 T cell activation by malaria is enhanced in second infection via the cell extrinsic cytokine milieu": SuppTable12_QC_ATACseq.xlsx

### Sheet: ATAC-seq Summary + QC Data
Sequencing library ID	Sequencing depth (2x150bp M read pairs)	Percent of reads aligned to genome	Non-Redundant Fraction (NRF)	PCR Bottlenecking Coefficient 1	PCR Bottlenecking Coefficient 2	Fraction of Reads in Peaks (FRiP)	Transcription Start Site (TSS) Enrichment
25-01137-60	69.8	99.32	0.371709	0.600026	2.41485	0.41	8.14955
25-01137-63	70.7	99.37	0.369093	0.600153	2.42811	0.49	10.4744
25-01137-57	41.1	98.49	0.169117	0.429707	2.23375	0.45	15.5621
25-01137-77	28.7	98.88	0.772054	0.878922	8.51921	0.7	49.2673
25-01137-69	22.6	98.96	0.847986	0.920394	13.0894	0.76	60.6356
25-01137-73	114.2	99.2	0.514155	0.725139	3.70925	0.77	31.1345
25-01137-61	28.5	99.09	0.827503	0.910524	11.7733	0.82	67.2789
25-01137-78	64.8	90.2	0.38135	0.64017	3.44524	0.74	62.3663
25-01137-70	34.8	72.51	0.102428	0.431946	5.35235	0.77	52.1868
25-01137-74	56.4	61.09	0.0975858	0.361285	3.07908	0.69	45.6649
25-01137-62	35	99.36	0.735767	0.859649	7.38683	0.85	67.0624
25-01137-64	68.6	99.09	0.482361	0.693469	3.35597	0.4	8.06688
25-01137-58	35.5	99.33	0.835648	0.912682	11.4944	0.4	6.93734
25-01137-79	25.1	99.3	0.908586	0.950306	20.4792	0.52	23.4498
25-01137-71	152.3	98.32	0.353541	0.597743	2.47748	0.66	30.7145
25-01137-75	1064.5	97.27	0.105266	0.344933	1.7282	0.83	19.7412
25-01137-65	75.5	99.11	0.387504	0.614864	2.52738	0.36	4.08396
25-01137-59	37.2	99.13	0.896961	0.94368	17.793	0.34	4.23239
25-01137-80	197.2	98.36	0.348679	0.601565	2.59921	0.72	40.2978
25-01137-72	50.6	99.24	0.85831	0.924534	13.582	0.54	20.1774
25-01137-76	25	96.49	0.804698	0.898839	10.3254	0.8	52.0097
